# The transmission blocking activity of artemisinin-combination, non-artemisinin, and 8-aminoquinoline antimalarial therapies: a pooled analysis of individual participant data

**DOI:** 10.1101/2024.09.27.24314479

**Authors:** Leen N Vanheer, Jordache Ramjith, Almahamoudou Mahamar, Merel J Smit, Kjerstin Lanke, Michelle E Roh, Koualy Sanogo, Youssouf Sinaba, Sidi M. Niambele, Makonon Diallo, Seydina O Maguiraga, Sekouba Keita, Siaka Samake, Ahamadou Youssouf PharmD, Halimatou Diawara, Sekou F. Traore, Roly Gosling, Joelle M Brown, Chris Drakeley, Alassane Dicko, Will Stone, Teun Bousema

## Abstract

**Background:** Interrupting human-to-mosquito transmission is important for malaria elimination strategies as it can reduce infection burden in communities and slow the spread of drug resistance. Antimalarial medications differ in their efficacy in clearing the transmission stages of *Plasmodium falciparum* (gametocytes) and in preventing mosquito infection. Here we present a combined analysis of six trials conducted at the same study site with highly consistent methodologies that allows for a direct comparison of the gametocytocidal and transmission-blocking activities of fifteen different antimalarial regimens or dosing schedules.

**Methods and findings:** Between January 2013 and January 2023, six clinical trials with transmission endpoints were conducted at the Clinical Research Centre of the Malaria Research and Training Centre of the University of Bamako in Mali. These trials tested Artemisinin-Combination Therapies (ACTs), non-ACT regimens and combinations with 8-aminoquinolines. Participants were males and non-pregnant females, between 5-50 years of age, who presented with P. falciparum mono-infection and gametocyte carriage by microscopy. Blood samples were taken before and after treatment for thick film microscopy, infectivity assessments by mosquito feeding assays and molecular quantification of gametocytes. Mixed-effects generalized linear models were fit with individual-specific random effects and fixed effects for time points, treatment groups and their interaction. Models quantified changes in mosquito infection rates and gametocyte densities within treatment arms over time and between treatments. In a pooled analysis of 422 participants, we observed substantial differences between ACTs in gametocytocidal and transmission-blocking activities, with artemether-lumefantrine (AL) being significantly more potent at reducing mosquito infection rates within 48 hours than dihydroartemisinin-piperaquine (DHA-PPQ), artesunate-amodiaquine (AS-AQ) and pyronaridine-artesunate (PY-AS) (p<0.0001). The addition of single low dose primaquine (SLD PQ) accelerated gametocyte clearance and led to a significantly greater reduction in mosquito infection rate within 48-hours of treatment for each ACT, while an SLD of the 8-aminoaquinoline tafenoquine (TQ) showed a delayed but effective response compared to SLD primaquine. Finally, our findings confirmed considerably higher post-treatment transmission after sulfadoxine-pyrimethamine plus amodiaquine (SP-AQ) compared to most ACTs, with a significantly lower relative reduction in mosquito infection rate at day 7 compared to DHA-PPQ, AS-AQ, and AL (p<0.0001). Therefore, adding an SLD PQ to SP-AQ may be beneficial to block malaria transmission in community treatment campaigns.

**Conclusions:** We found marked differences among ACTs and single low-dose 8-aminoquinoline drugs in their ability and speed to block transmission. The findings from this analysis can support treatment policy decisions for malaria elimination and be integrated into mathematical models to improve the accuracy of predictions regarding community transmission and the spread of drug resistance under varying treatment guidelines.
