## Supplemental Table - description of studies for "The transmission blocking activity of artemisinin-combination, non-artemisinin, and 8-aminoquinoline antimalarial therapies: a pooled analysis of individual participant data"

### Sheet: Sheet1
Appendix 2
	Study	PUBMED ID	Year	Treatment arms	N	Inclusion criteria	G6PD testing	Primary outcome studyvisit	#Mosquitoes fed in DMFA	DMFA timepoints	Venous blood collection	Finger-prick collection	Molecular assessment of gametocyte densities
	PQ01	26906747	2013-2014	DHA-PPQ	16	G6PD+ males	OSMMR2000-D G-6-PD,	Day 2	90	Days 0,1,2,7	Days 0,1,2,3,7,14,28	Day 1	Pfs25 RT-qPCR
				DHA-PPQ + 0.0625 mg/kg PQ	16	5-50 years	R&D Diagnostics, Aghia
				DHA-PPQ+ 0.125 mg/kg PQ	17	≥2 gametocytes/500 WBC by microscopy	Paraskevi, Greece
				DHA-PPQ + 0.25 mg/kg PQ	15
				DHA-PPQ + 0.5 mg/kg PQ	17
	PQ03	29422384	2016	SP-AQ	20	G6PD+ males	Carestart G6PD rapid	Days 2 and 7	70	Days 0,2,7	Days 0,1,2,7,14,28,42	Days 0,1,2,3,7,14,28,42	PfMGET + CCP4 RT-qPCR
				SP-AQ + 0.25 mg/kg PQ	20	5-50 years	diagnostic test (Access Bio,
				DHA-PPQ	20	asymptomatic	Somerset, NJ, USA)
				DHA-PPQ + MB	20	≥1 gametocyte/500 WBC by microscopy
	NECTAR1	35028628	2019	DHA-PPQ	25	males & non-pregnant females	/	Day 2	75	Days 0,2,7,10*,14*,	Days 0,2,7,10*,14,21,	Days 0,1,2,7,10*,14,21,	PfMGET + CCP4 RT-qPCR
				DHA-PPQ + 0.25 mg/kg PQ	25	5-50 years				21*,28*,35*,42*,49*	28,35*,42*,49*	28,35,42,49
				PY-AS	25	asymptomatic
				PY-AS + 0.25 mg/kg PQ	25	≥1 gametocyte/500 WBC by microscopy
	NECTAR2	35544095	2020	DHA-PPQ	20	G6PD+ males & non-pregnant females	OSMMR-D G-6-PD Test,	Day 7	75	Days 0,2,7,14	Days 0,1,2,5,7,14,21,28	Days 0,1,2,7,14,21,28	PfMGET + CCP4 RT-qPCR
				DHA-PPQ + 0.42 mg/kg TQ	20	12-50 years	R&D Diagnostics, Aghia Paraskevi,
				DHA-PPQ + 0.83 mg/kg TQ	20	asymptomatic	Greece and STANDARD G6PD Test,
				DHA-PPQ + 1.66 mg/kg TQ	20	≥1 gametocyte/500 WBC by microscopy	SD Biosensor, Suwon, South Korea
	NECTAR3		2021	AL	20	G6PD+ males & non-pregnant females	OSMMR-D G-6-PD Test,	Day 2 (AL groups)	75	Days 0,2,5,7,14,21,28	Days 0,2,5,7,14,21,28	Days 0,1,2,5,7,14,21,28	PfMGET + CCP4 RT-qPCR
				AL + 0.25 mg/kg PQ	20	10-50 years	R&D Diagnostics, Aghia Paraskevi,	or 7 (SP-AQ groups)
		38705163		SP-AQ	20	asymptomatic	Greece and STANDARD G6PD Test,
				SP-AQ + 1.66 mg/kg TQ	20	≥1 gametocyte/500 WBC by microscopy	SD Biosensor, Suwon, South Korea
	NECTAR4		2022	AL	20	Males & non-pregnant females	/	Day 2	75	Days 0,2,7,14,21,28	Days 0,2,7,14,21,28	Days 0,1,2,7,14,21,28	PfMGET + CCP4 RT-qPCR
		Unpublished		AL-AQ	20	10-50 years
		MedRxiv		AL-AQ + 0.25 mg/kg PQ	20	asymptomatic
				AS-AQ	20	≥1 gametocyte/500 WBC by microscopy
				AS-AQ + 0.25 mg/kg PQ	20
	Abbreviations:
	DHA-PPQ, Dihydroartemisinin-piperaquine; PQ, Primaquine; SP-AQ, Sulfadoxine-pyrimethamine plus amodiaquine; PY-AS, Pyronaridine-Artesunate; TQ, Tafenoquine; AL, Artemether-lumefantrine; AL-AQ, Artemether-lumefantrine-amodiaquine; AS-AQ, Artesunate-amodiaquine; MB, Methylene-Blue
	N, number of patients; DMFA, Direct membrane feeding assay; G6PD, Glucose-6-Phosphate Dehydrogenase; RT-qPCR, Reverse Transcriptase quantitative Polymerase Chain Reaction
	Underline: infectivity assays were only conducted at that time point if any of the previous two assays resulted in at least one infected mosquito
	* only in the non-primaquine treatment groups
